# Medication and atypical brain maturation in psychosis are associated with long-term cognitive decline and symptom progression

**DOI:** 10.1101/2025.04.02.25325018

**Authors:** Claudio Alemán-Morillo, Natalia García-San-Martín, Richard AI Bethlehem, Lena Dorfschmidt, María Alemany-Navarro, Patricia Segura, Alessia Pasquini, Manuel Muñoz-Caracuel, Manuel Canal Rivero, Jakob Seidlitz, Rosa Ayesa-Arriola, Javier Vázquez-Bourgon, John Suckling, Miguel Ruiz-Veguilla, Benedicto Crespo-Facorro, Rafael Romero-García

## Abstract

**Background:** Clinical progression during psychosis has been closely associated with grey matter abnormalities resulting from atypical brain development. However, the complex interplay between psychopathology and heterogeneous maturational trajectories challenges the identification of neuroanatomical features that anticipate symptomatic decline.

**Aims:** To investigate cortical volume longitudinal deviations in FEP using normative modelling, exploring their relationship with long-term cognitive and symptomatic outcomes, as well as their cytoarchitectural and neurobiological underpinnings.

**Methods:** We collected MRI, cognitive, and symptomatic data from 195 healthy controls and 357 drug-naïve or minimally medicated FEP individuals that were followed up 1,3,5 and 10 years after the first episode (1209 MRI scans and assessments in total). Using normative modelling, we derived subject-specific centile scores for cortical volume to investigate atypical deviations in FEP and their relationship to long-term cognitive and symptomatic deterioration. The resulting centile association maps were further characterized by examining their cytoarchitectural and neurobiological attributes using normative atlases.

**Results:** FEP centiles showed a widespread reduction at treatment initiation, with longitudinal analysis showing an increase during treatment time, indicating convergence toward normal maturation trajectories. Interestingly, this effect was reduced in highly medicated individuals. Additionally, we found that cognitive impairments experienced during early FEP stages worsened under long-term medication. Positive symptomatology was negatively associated with regional centiles, and individuals with higher centiles benefited most from treatment. Cytoarchitectural and neurobiological analyses revealed that regional centiles related to FEP, as well as to symptomatology, were associated with specific molecular features, such as regional serotonin and dopamine receptor densities.

**Conclusions:** Collectively, these findings underscore the potential use of centile-based normative modelling for a better understanding of how atypical cortical development contributes to the long-term clinical progression of neurodevelopmental conditions.
