## Supplemental Data for "Medication and atypical brain maturation in psychosis are associated with long-term cognitive decline and symptom progression"

### Sheet: Baseline centiles (Fig 1)
cortical Area	T values				p values
	diagnosis	age of inclusion	sex	etiv	diagnosis	age of inclusion	sex	etiv
bankssts	-4.58764	3.23754	-0.8569	9.5126	3.2989e-05	0.00436021	0.596988	1.05797e-19
caudalanteriorcingulate	-1.79791	0.24857	-1.44578	9.94847	0.0798131	0.828149	0.297681	2.95148e-21
caudalmiddlefrontal	-3.29011	0.409868	-0.12362	11.735	0.00173117	0.724701	0.928987	8.38842e-28
cuneus	-3.56158	3.10542	-1.23612	7.49436	0.000760132	0.00523986	0.368853	3.62621e-13
entorhinal	1.68073	0.954059	-0.688118	6.2059	0.0962452	0.399202	0.696553	1.25842e-09
frontalpole	-1.38735	2.07982	-2.54609	4.17909	0.165928	0.0615733	0.0633566	3.43229e-05
fusiform	-3.18805	2.5386	-1.8021	11.3323	0.00224461	0.0242664	0.204306	2.23997e-26
inferiorparietal	-4.23116	5.1528	-1.91949	11.4793	8.49161e-05	6.20129e-06	0.18859	6.76529e-27
inferiortemporal	-2.3542	2.20793	-2.164	11.6828	0.0221975	0.0495397	0.150174	1.22886e-27
insula	-4.58006	-1.87615	-0.338857	11.3538	3.2989e-05	0.0904869	0.805969	1.98127e-26
isthmuscingulate	-2.76907	1.73981	-0.437738	11.0901	0.00761352	0.112178	0.803563	1.77787e-25
lateraloccipital	-4.37467	4.25318	-2.96817	8.68637	5.55159e-05	0.000121365	0.0266354	7.16247e-17
lateralorbitofrontal	-4.082	2.092	-1.95815	12.3017	0.000135114	0.0615733	0.18859	7.03873e-30
lingual	-4.15681	3.13861	-1.15446	7.5618	0.000106895	0.00523986	0.402887	2.36367e-13
medialorbitofrontal	-3.47491	-0.0236727	-0.438033	12.0444	0.000990688	0.981123	0.803563	5.85587e-29
middletemporal	-3.8	2.35905	-2.05952	10.7948	0.000366707	0.03738	0.169748	2.19434e-24
paracentral	-2.4441	4.16925	-1.75634	10.8765	0.0180343	0.0001521	0.204376	1.142e-24
parahippocampal	-3.1901	0.491747	0.0793038	8.06475	0.00224461	0.706186	0.936821	6.90134e-15
parsopercularis	-2.82606	1.76271	-0.522416	8.25487	0.0069322	0.111259	0.797706	1.78069e-15
parsorbitalis	-4.28203	3.12197	-0.835455	6.92446	7.49784e-05	0.00523986	0.596988	1.51618e-11
parstriangularis	-2.16113	2.58796	-1.81102	6.08181	0.035292	0.0224943	0.204306	2.52387e-09
pericalcarine	-2.4525	1.27379	-1.36615	5.4434	0.0180343	0.265861	0.325799	8.30608e-08
postcentral	-4.45794	4.51196	-1.58068	11.2503	4.92503e-05	5.40271e-05	0.259665	4.42398e-26
posteriorcingulate	-3.35095	2.7944	-0.360229	12.8127	0.00146839	0.013093	0.805969	8.26175e-32
precentral	-3.88505	4.81808	-2.57809	10.2003	0.000280487	2.15748e-05	0.0633566	3.63225e-22
precuneus	-3.71194	4.7564	-3.65131	12.5428	0.000484131	2.17173e-05	0.0032555	8.60225e-31
rostralanteriorcingulate	-2.78024	-1.06548	0.217639	10.7907	0.00761352	0.348683	0.879533	2.19434e-24
rostralmiddlefrontal	-5.28963	4.45549	-0.388431	13.8771	6.14564e-06	5.80951e-05	0.805969	5.91923e-36
superiorfrontal	-4.72957	1.08357	-1.33074	13.1515	2.46581e-05	0.348683	0.329008	4.37843e-33
superiorparietal	-3.64383	5.23629	-4.37955	11.6082	0.000591048	6.20129e-06	0.00024449	2.2378e-27
superiortemporal	-5.13684	3.68803	-1.52583	11.8538	6.72377e-06	0.000943398	0.271275	3.09886e-28
supramarginal	-4.42552	2.26428	-1.73038	12.0604	4.98267e-05	0.0452715	0.204376	5.85587e-29
temporalpole	-1.71119	0.420019	-5.01556	5.58028	0.0931191	0.724701	2.46954e-05	4.10748e-08
transversetemporal	-4.98898	1.87602	0.510367	7.22065	9.38958e-06	0.0904869	0.797706	2.23878e-12

### Sheet: Longitudinal centiles (Fig 1)
	T values								p values
cortical area	diagnosis	time	etiv	age inclusion	sex female	medication	diagnosis : time	tiempo : medication	diagnosis	time	etiv	age inclusion	sex female	medication	diagnosis : time	tiempo : medication
bankssts	-3.75082	-0.982517	10.069	3.32934	-0.925498	0.319192	4.6855	-5.20668	0.0013273	0.39616	9.41674e-22	0.00316279	0.524964	0.749694	5.91775e-05	4.54256e-06
insula	-1.42297	-3.19958	9.77552	0.416045	-1.3961	-2.93694	2.15259	-2.64363	0.170351	0.00246539	1.07683e-20	0.71989	0.302857	0.00732104	0.0490871	0.0136388
isthmuscingulate	-2.17193	-5.72979	12.3104	0.592275	-0.37146	-2.116	3.83579	-3.96683	0.044773	1.81978e-07	2.39774e-30	0.627771	0.780318	0.0472691	0.000572566	0.000311576
medialorbitofrontal	-3.24576	5.16424	7.61139	2.69226	-1.25	-0.883987	0.784572	-3.01704	0.00317921	1.8758e-06	1.43564e-13	0.0191401	0.342986	0.400631	0.474929	0.00503186
precuneus	1.87725	-3.40808	7.09735	1.08445	-0.866952	-2.16662	0.308945	-1.35333	0.0797843	0.00132014	4.57944e-12	0.350892	0.547337	0.0434282	0.804814	0.181816
transversetemporal	-0.388937	-5.39059	4.83514	2.26087	-2.72019	-2.84998	1.41394	-3.70642	0.697471	6.90317e-07	1.74383e-06	0.0410899	0.0381825	0.00853035	0.19883	0.000600544
caudalmiddlefrontal	-2.28986	-0.563758	11.8834	2.4378	-2.06723	-3.67638	3.33224	-4.64061	0.034634	0.590502	1.01687e-28	0.0302006	0.121137	0.00219395	0.00283093	3.20476e-05
fusiform	-3.23068	2.57908	12.2295	5.00813	-2.01764	-3.42176	3.02285	-3.35868	0.00317921	0.0143768	4.57404e-30	1.26875e-05	0.125021	0.00282578	0.00723863	0.00166797
parahippocampal	-1.52417	-4.846	12.3094	2.33312	-2.3499	-2.89112	2.97288	-3.88611	0.145117	7.84681e-06	2.39774e-30	0.0377988	0.0924138	0.00795848	0.00745939	0.000386002
superiorfrontal	-3.4269	-9.96888	11.9457	-1.8658	-0.129962	-4.43136	4.79329	-4.15107	0.00247977	3.36916e-20	5.97927e-29	0.0967672	0.923816	0.000379216	5.91775e-05	0.000184638
parsopercularis	-1.72858	-0.797868	11.5175	1.51829	-0.477631	-3.03437	4.36728	-2.53713	0.101502	0.498592	2.7752e-27	0.176161	0.768773	0.00611316	0.000168804	0.0169068
supramarginal	-4.22876	5.59936	9.15829	4.18333	-3.15722	-3.46476	0.167914	-2.15496	0.000312009	2.81045e-07	1.63304e-18	0.000162979	0.0143	0.00282578	0.866709	0.0429361
superiorparietal	-3.24861	-3.24587	13.2822	2.12766	-2.25519	-3.29095	1.57288	-2.73618	0.00317921	0.00221451	4.51902e-34	0.0547584	0.0926497	0.00312812	0.158143	0.0108848
inferiortemporal	-3.68554	3.59976	8.08848	2.64011	-1.30617	-2.68458	1.24763	-2.89567	0.00134884	0.000782892	5.27508e-15	0.0207122	0.326489	0.0133615	0.258238	0.00702432
posteriorcingulate	-1.81448	-7.7139	13.0011	0.00482066	-0.690706	-2.35454	4.27542	-3.40644	0.0883255	8.80569e-13	5.85719e-33	0.996155	0.640862	0.0278744	0.000188499	0.00166797
rostralanteriorcingulate	-3.02235	-1.64108	11.4214	2.44813	-2.30152	-3.422	2.35787	-3.368	0.00595142	0.13249	6.07713e-27	0.0302006	0.0924138	0.00282578	0.0302879	0.00166797
inferiorparietal	-0.860345	2.23654	12.0419	3.97677	-1.66069	-1.12747	2.45325	-2.009	0.401788	0.0349373	2.67433e-29	0.00033777	0.204505	0.304809	0.025279	0.0527442
caudalanteriorcingulate	-2.54847	-2.76713	8.62292	0.443726	-0.0534994	-3.38051	3.7867	-4.20729	0.0221836	0.00901531	9.98483e-17	0.71989	0.957354	0.00291295	0.000572566	0.000169462
middletemporal	-2.04217	-0.612295	8.92772	1.63184	-0.370083	-4.06464	3.00516	-2.06209	0.0565947	0.574366	9.74458e-18	0.152702	0.780318	0.000927779	0.00723863	0.0499162
paracentral	-3.65894	-3.42226	7.84259	3.19308	-0.959179	-2.60265	1.47638	-2.62394	0.00134884	0.00132014	2.91171e-14	0.00460603	0.522211	0.0161157	0.183568	0.0137823
rostralmiddlefrontal	-1.71684	0.632318	6.6566	2.59777	-2.13878	-3.44578	0.934791	-2.02798	0.101502	0.574366	7.3722e-11	0.0218526	0.111876	0.00282578	0.410675	0.0522338
precentral	-2.36908	4.72287	5.62911	0.915161	-1.37649	-1.10529	-0.213736	-0.843418	0.0321222	1.1002e-05	3.00975e-08	0.422676	0.302857	0.305415	0.856004	0.39934
superiortemporal	-3.37108	3.96931	11.783	4.52725	-1.93715	-1.01247	1.91185	-2.20099	0.0027244	0.000211824	2.44158e-28	4.61373e-05	0.129325	0.341889	0.0833432	0.0398418
lateralorbitofrontal	-2.5155	-3.54553	12.9351	2.71861	-0.690671	-1.50142	2.71761	-2.09225	0.0229908	0.000898974	9.30331e-33	0.0191401	0.640862	0.162445	0.0135396	0.0481834
postcentral	-2.90086	4.36189	11.2048	4.89502	-2.88959	-3.34347	2.44264	-1.49556	0.00822254	5.17451e-05	4.24379e-26	1.47586e-05	0.0272927	0.00298582	0.025279	0.143756
frontalpole	-2.35456	4.15215	13.5152	4.50516	-3.67348	-2.97361	3.97991	-3.38712	0.0321222	0.000116877	5.49238e-35	4.61373e-05	0.00298339	0.00693977	0.000527251	0.00166797
lingual	-2.30485	-2.67435	11.4477	-1.37897	0.15023	-3.86954	2.45931	-4.90725	0.034634	0.0113768	5.0353e-27	0.220318	0.923816	0.00137425	0.025279	1.36128e-05
parsorbitalis	-4.48564	-2.94534	14.7002	4.5214	-0.643683	-2.43818	2.83334	-3.7923	0.000277288	0.00542994	8.38539e-40	4.61373e-05	0.654887	0.0232575	0.0101226	0.000466496
temporalpole	-3.2404	-3.74606	14.2168	1.00187	-1.63683	-3.27803	3.86725	-4.61951	0.00317921	0.000478893	6.29913e-38	0.384756	0.204505	0.00312812	0.000572566	3.20476e-05
cuneus	-2.14332	4.03108	12.3258	5.02158	-4.50813	-1.58712	2.93492	-1.77001	0.0460742	0.000177943	2.39774e-30	1.26875e-05	0.00013662	0.142305	0.00785452	0.0875376
pericalcarine	-4.34885	1.60102	12.7652	3.54757	-1.96538	-2.05379	1.86885	-3.86036	0.000277288	0.138405	4.2866e-32	0.00159733	0.129325	0.0528675	0.0880301	0.000388664
parstriangularis	-3.55136	-0.728676	12.7249	2.3082	-1.81359	-3.0498	3.80065	-3.9651	0.00176967	0.528689	5.59965e-32	0.0382353	0.159346	0.00611316	0.000572566	0.000311576
entorhinal	-0.926474	-4.74694	6.69365	0.18256	-4.79458	-2.52372	0.842916	-1.54154	0.376764	1.1002e-05	6.02351e-11	0.881128	7.19029e-05	0.0192061	0.452893	0.135686
lateraloccipital	-4.12927	0.381281	7.94544	1.58645	0.382661	-0.56748	3.88643	-6.35635	0.000357671	0.703132	1.43527e-14	0.160403	0.780318	0.587894	0.000572566	1.41432e-08

### Sheet: Cognition (Fig 2)
cortical area	t values											p values
	time	diagnosis	etiv	age of inclusion	sex female	medication	centile	diagnosis :time	diagnosis : centile	tiempo : medicacion	time : centile	time	diagnosis	etiv	age of inclusion	sex female	medication	centile	diagnosis :time	diagnosis : centile	tiempo : medicacion	time : centile
bankssts	1.51796	-7.21364	1.74044	-4.14688	1.66897	2.82755	-0.526288	1.43127	1.5147	-5.05368	-0.65528	0.176397	3.89335e-12	0.16481	5.559e-05	0.0957637	0.00598912	0.996868	0.245541	0.369552	8.81471e-07	0.701467
caudalanteriorcingulate	1.17815	-7.1306	1.95529	-4.11381	1.81442	2.91481	-0.61637	1.51054	1.26715	-4.94968	-0.162584	0.280596	5.10985e-12	0.162083	5.559e-05	0.0900162	0.00598912	0.996868	0.245541	0.393864	1.02938e-06	0.941662
caudalmiddlefrontal	1.59112	-6.48859	2.08197	-4.12628	1.77857	2.84994	-0.283829	1.50126	0.378303	-5.1157	-0.834639	0.165914	2.04505e-10	0.162083	5.559e-05	0.0900162	0.00598912	0.996868	0.245541	0.749426	7.91908e-07	0.615012
cuneus	2.2673	-7.25201	2.11222	-4.10843	1.77512	2.83033	-0.892355	1.23702	1.16127	-5.27518	-1.61536	0.089942	3.38148e-12	0.162083	5.559e-05	0.0900162	0.00598912	0.996868	0.245541	0.393864	7.91908e-07	0.339992
entorhinal	2.09502	-5.84108	2.57104	-4.11654	1.76531	2.77784	-0.747883	1.82972	0.0407516	-5.30543	-1.58184	0.0932211	8.46847e-09	0.162083	5.559e-05	0.0900162	0.00624933	0.996868	0.245541	0.967507	7.91908e-07	0.339992
frontalpole	1.11765	-6.94624	2.08178	-4.21405	1.8339	2.91228	-0.177195	1.59712	0.804021	-5.01047	-0.143099	0.289851	1.19033e-11	0.162083	5.559e-05	0.0900162	0.00598912	0.996868	0.245541	0.494338	8.97931e-07	0.941662
fusiform	2.54281	-8.0159	0.899769	-4.10029	2.0552	2.92985	-0.551052	1.42338	2.45876	-5.18783	-1.99883	0.0641112	7.40314e-14	0.39171	5.559e-05	0.0900162	0.00598912	0.996868	0.245541	0.161475	7.91908e-07	0.261681
inferiorparietal	2.9559	-6.66249	1.37624	-4.42445	1.90557	2.76587	0.273198	1.70224	0.858705	-5.42997	-2.70787	0.057821	7.31212e-11	0.20564	5.559e-05	0.0900162	0.00624933	0.996868	0.245541	0.474623	7.91908e-07	0.19114
inferiortemporal	2.33757	-6.80449	1.51418	-4.17742	1.90351	2.86141	-0.0961519	1.71779	1.00418	-5.31596	-1.80636	0.0842752	3.01717e-11	0.185007	5.559e-05	0.0900162	0.00598912	0.996868	0.245541	0.419397	7.91908e-07	0.338468
insula	0.990169	-7.89913	1.02537	-4.12374	1.80426	3.06864	-0.473777	1.67229	2.28641	-4.99351	0.0403702	0.332372	1.2656e-13	0.335257	5.559e-05	0.0900162	0.00598912	0.996868	0.245541	0.192055	8.97931e-07	0.967815
isthmuscingulate	1.63875	-7.60673	1.92339	-4.09725	1.75966	2.85564	-1.08432	1.45356	1.71102	-5.10003	-0.814018	0.157527	3.83927e-13	0.162083	5.559e-05	0.0900162	0.00598912	0.996868	0.245541	0.335629	7.91908e-07	0.615012
lateraloccipital	2.0763	-7.18213	1.60521	-4.37878	1.9654	2.92901	-0.00392739	1.16332	1.04633	-5.16664	-1.49422	0.0932211	3.96102e-12	0.168425	5.559e-05	0.0900162	0.00598912	0.996868	0.252677	0.41909	7.91908e-07	0.35506
lateralorbitofrontal	1.94231	-8.28717	0.789605	-4.27705	1.91117	3.08524	-0.608286	1.4533	2.74945	-5.11098	-1.24301	0.111972	1.42595e-14	0.443151	5.559e-05	0.0900162	0.00598912	0.996868	0.245541	0.104652	7.91908e-07	0.455725
lingual	2.07741	-7.08559	2.21986	-4.05627	1.76386	2.77536	-1.10647	1.36024	1.14111	-5.23158	-1.38543	0.0932211	6.33224e-12	0.162083	5.98709e-05	0.0900162	0.00624933	0.996868	0.245541	0.393864	7.91908e-07	0.377545
medialorbitofrontal	1.81528	-7.83758	1.33047	-4.20821	1.80075	2.98661	-0.618823	1.60364	1.94612	-5.12826	-1.1651	0.125449	1.39232e-13	0.215653	5.559e-05	0.0900162	0.00598912	0.996868	0.245541	0.295072	7.91908e-07	0.483007
middletemporal	1.739	-7.00561	1.64851	-4.16806	1.8936	2.92514	-0.0755904	1.43155	0.993833	-5.1353	-0.986939	0.133865	9.78136e-12	0.168425	5.559e-05	0.0900162	0.00598912	0.996868	0.245541	0.419397	7.91908e-07	0.524834
paracentral	2.35614	-7.29188	1.77623	-4.19981	1.7027	2.81225	-0.785603	1.25632	1.47134	-5.08281	-1.75635	0.0842752	2.66123e-12	0.162083	5.559e-05	0.0919674	0.00598912	0.996868	0.245541	0.370578	8.22102e-07	0.338468
parahippocampal	1.83531	-6.96289	2.00056	-4.1572	1.8221	2.8315	-0.26562	1.58378	0.695279	-5.2222	-1.1078	0.125449	1.21262e-11	0.162083	5.559e-05	0.0900162	0.00598912	0.996868	0.245541	0.552114	7.91908e-07	0.483007
parsopercularis	0.780432	-6.47372	2.01405	-4.12488	1.77279	2.8951	-0.121437	1.5279	0.547152	-5.03473	0.286197	0.435519	2.16485e-10	0.162083	5.559e-05	0.0900162	0.00598912	0.996868	0.245541	0.641044	8.83338e-07	0.941662
parsorbitalis	1.07312	-7.16737	1.83194	-4.2083	1.80853	2.91552	-0.138129	1.54801	1.23705	-5.12058	-0.177673	0.301496	3.99485e-12	0.162083	5.559e-05	0.0900162	0.00598912	0.996868	0.245541	0.393864	7.91908e-07	0.941662
parstriangularis	1.46459	-7.17439	1.85826	-4.32311	1.87536	2.95274	-0.207344	1.43214	1.20773	-5.13028	-0.650342	0.187911	3.99485e-12	0.162083	5.559e-05	0.0900162	0.00598912	0.996868	0.245541	0.393864	7.91908e-07	0.701467
pericalcarine	2.21691	-6.3731	2.6472	-4.07092	1.70466	2.75529	-1.21692	1.52518	0.193277	-5.35777	-1.55748	0.0911989	3.89345e-10	0.162083	5.95919e-05	0.0919674	0.00625763	0.996868	0.245541	0.872469	7.91908e-07	0.339992
postcentral	1.51829	-7.66278	1.66765	-4.17033	1.75771	2.84838	-0.681098	1.24527	1.65372	-5.05157	-0.614423	0.176397	3.28008e-13	0.168425	5.559e-05	0.0900162	0.00598912	0.996868	0.245541	0.335629	8.81471e-07	0.705143
posteriorcingulate	1.18755	-6.95206	1.40102	-4.34462	1.81911	2.8959	0.0758353	1.44623	1.13982	-4.99313	-0.191524	0.280596	1.27046e-11	0.20564	5.559e-05	0.0900162	0.00598912	0.996868	0.245541	0.393864	8.97931e-07	0.941662
precentral	2.04713	-6.91747	1.71205	-4.20747	1.75779	2.83939	-0.170629	1.27339	0.956924	-5.13101	-1.41922	0.0933671	1.4604e-11	0.165264	5.559e-05	0.0900162	0.00598912	0.996868	0.245541	0.426871	7.91908e-07	0.377545
precuneus	2.8679	-7.72339	1.03313	-4.28907	1.9483	2.83584	-0.433342	1.19266	2.08117	-5.0409	-2.44738	0.057821	2.6468e-13	0.335257	5.559e-05	0.0900162	0.00598912	0.996868	0.248156	0.257486	8.83338e-07	0.19114
rostralanteriorcingulate	1.84348	-7.10224	1.58349	-4.06502	1.7068	2.89422	-0.3662	1.52049	1.25239	-5.10319	-1.10453	0.125449	5.85818e-12	0.168425	5.95919e-05	0.0919674	0.00598912	0.996868	0.245541	0.393864	7.91908e-07	0.483007
rostralmiddlefrontal	2.70233	-7.60542	1.39201	-4.32244	1.83835	2.95146	-0.629101	1.23936	1.69419	-5.24707	-2.28923	0.0606131	3.83927e-13	0.20564	5.559e-05	0.0900162	0.00598912	0.996868	0.245541	0.335629	7.91908e-07	0.19114
superiorfrontal	2.58353	-7.58463	1.61067	-4.24385	1.8122	2.91382	-0.805335	1.31745	1.56168	-5.21395	-2.14941	0.0641112	3.83927e-13	0.168425	5.559e-05	0.0900162	0.00598912	0.996868	0.245541	0.36734	7.91908e-07	0.218149
superiorparietal	2.81345	-8.41479	0.726185	-4.49402	2.23331	2.74523	-0.329789	0.985103	2.74933	-4.9884	-2.34441	0.057821	1.06066e-14	0.46806	5.559e-05	0.0900162	0.00625786	0.996868	0.325041	0.104652	8.97931e-07	0.19114
superiortemporal	1.18641	-7.2599	1.49275	-4.16493	1.82492	2.90411	-0.225617	1.35759	1.25271	-5.01867	-0.254064	0.280596	3.28407e-12	0.185106	5.559e-05	0.0900162	0.00598912	0.996868	0.245541	0.393864	8.97931e-07	0.941662
supramarginal	2.18333	-7.72176	1.90322	-4.02623	1.8077	2.81707	-1.30944	1.38313	1.79691	-5.20026	-1.55982	0.0911989	2.6468e-13	0.162083	6.58367e-05	0.0900162	0.00598912	0.996868	0.245541	0.335629	7.91908e-07	0.339992
temporalpole	1.13166	-7.17539	1.79268	-4.12702	2.07128	2.95556	-0.0118975	1.61512	1.21866	-4.99909	-0.0486513	0.289851	3.96102e-12	0.162083	5.559e-05	0.0900162	0.00598912	0.996868	0.245541	0.393864	8.97931e-07	0.967815
transversetemporal	1.76262	-7.22739	1.91434	-4.21923	1.76313	2.8177	-0.257922	1.21142	1.08501	-4.98258	-1.01763	0.133603	3.5239e-12	0.162083	5.559e-05	0.0900162	0.00598912	0.996868	0.248156	0.411492	8.97931e-07	0.524834

### Sheet: SAPS (Fig 3)
	T Values									p Values
cortical area	time	age inclusion	sex	etiv	cpz	centile	time:medication	time:centile	centile:medication	time	age inclusion	sex	etiv	cpz	centile	time:medication	time:centile	centile:medication
bankssts	-8.93911	-2.09372	-1.28164	0.430899	-10.5499	-0.673692	20.0562	-1.55472	6.07496	9.52757e-19	0.0385525	0.253097	0.997939	1.15284e-25	0.56666	2.9305e-89	0.151127	2.6354e-09
caudalanteriorcingulate	-6.57962	-2.38582	-1.30247	0.236823	-8.77557	-3.46654	17.2075	-4.01824	4.39371	6.16761e-11	0.0324977	0.253097	0.997939	2.75303e-18	0.00137884	2.55709e-66	0.0001246	1.80415e-05
caudalmiddlefrontal	-6.12014	-2.29131	-1.28467	-0.131548	-11.7076	-2.83244	21.8735	-5.13445	8.26855	1.05957e-09	0.0324977	0.253097	0.997939	3.96136e-31	0.00923891	5.93744e-105	8.01759e-07	6.58612e-16
cuneus	-9.6156	-2.29635	-1.31877	0.300129	-7.67561	-0.648502	15.6388	-0.938295	2.13779	2.59573e-21	0.0324977	0.253097	0.997939	2.15289e-14	0.56666	3.95899e-55	0.408109	0.0381429
entorhinal	-5.43224	-2.23571	-1.3217	0.258	-8.4299	-5.66278	21.1969	-6.7854	4.66299	5.91279e-08	0.0324977	0.253097	0.997939	5.11422e-17	1.68797e-07	3.15021e-99	9.84016e-11	5.29802e-06
frontalpole	-13.5984	-2.42267	-1.30947	0.126669	-1.95714	3.05601	22.2517	4.86484	-6.22859	6.96089e-41	0.0324977	0.253097	0.997939	0.0518565	0.00544731	3.69375e-108	2.99586e-06	1.06683e-09
fusiform	-14.1566	-2.63951	-1.50956	1.83385	-0.667121	-0.773712	21.868	2.98668	-7.85455	5.77962e-44	0.0324977	0.253097	0.997939	0.504695	0.514809	5.93744e-105	0.00479439	1.51568e-14
inferiorparietal	-6.47182	-2.25144	-1.34952	0.0925906	-11.2618	-3.61018	21.2022	-5.18546	6.91124	1.21933e-10	0.0324977	0.253097	0.997939	5.7375e-29	0.00086695	3.09773e-99	6.6605e-07	1.16681e-11
inferiortemporal	-6.87526	-2.38142	-1.30639	0.0970341	-11.8933	-3.93942	20.245	-5.60102	7.70457	8.41531e-12	0.0324977	0.253097	0.997939	4.84353e-32	0.000277713	7.43163e-91	8.05031e-08	4.46354e-14
insula	-7.181	-2.45426	-1.12548	0.565912	-15.0526	-7.81131	19.7986	-9.81762	12.1103	9.80358e-13	0.0324977	0.268277	0.997939	1.1294e-49	1.92434e-13	4.33838e-87	3.21459e-21	3.16707e-32
isthmuscingulate	-4.12527	-2.35077	-1.30858	0.397815	-13.419	-5.70307	21.4705	-7.90901	10.3323	3.70299e-05	0.0324977	0.253097	0.997939	3.18353e-40	1.68797e-07	1.99903e-101	4.41062e-14	8.55663e-24
lateraloccipital	-9.39894	-2.36717	-1.2373	-0.112709	-8.52675	-1.52107	18.7474	-2.31623	2.80657	1.70353e-20	0.0324977	0.253097	0.997939	2.32619e-17	0.198194	2.55978e-78	0.031752	0.00608009
lateralorbitofrontal	-6.21299	-2.27709	-1.19734	-0.0398241	-13.2279	-5.10644	21.8407	-7.22758	9.64448	6.09504e-10	0.0324977	0.253097	0.997939	3.43366e-39	2.79036e-06	8.10345e-105	5.57222e-12	5.58656e-21
lingual	-10.7958	-2.31133	-1.30532	0.338625	-6.17981	0.364702	20.0554	0.627803	0.048611	2.04281e-26	0.0324977	0.253097	0.997939	7.52455e-10	0.73701	2.9305e-89	0.546197	0.961229
medialorbitofrontal	-7.35998	-2.27758	-1.17948	-0.317664	-10.2469	-4.62112	20.7716	-6.20293	5.59179	2.71912e-13	0.0324977	0.253097	0.997939	2.44352e-24	1.93475e-05	1.7736e-95	3.16406e-09	4.49485e-08
middletemporal	-7.65269	-2.20706	-1.44766	0.767332	-13.4337	-4.62166	20.0586	-5.66254	9.45136	3.18669e-14	0.033151	0.253097	0.997939	3.18353e-40	1.93475e-05	2.9305e-89	6.33864e-08	2.27434e-20
paracentral	-7.89318	-2.05699	-1.44378	0.902875	-6.68962	-1.21037	21.3416	-0.891392	1.94334	5.27154e-15	0.0408897	0.253097	0.997939	2.71697e-11	0.295719	2.26502e-100	0.422415	0.0589046
parahippocampal	-11.0854	-2.43251	-1.265	0.242703	-6.05707	-0.605769	20.9116	-0.292479	-0.461864	1.67403e-27	0.0324977	0.253097	0.997939	1.52038e-09	0.57871	1.09829e-96	0.76992	0.663699
parsopercularis	-8.92693	-2.34634	-1.23391	0.382714	-10.8286	-2.65673	18.0216	-3.4707	5.00311	9.92831e-19	0.0324977	0.253097	0.997939	6.11834e-27	0.0141193	1.54513e-72	0.000928924	1.06557e-06
parsorbitalis	-7.48354	-2.35093	-1.20065	-0.149069	-8.37239	-2.99421	19.9694	-3.89398	3.49538	1.11813e-13	0.0324977	0.253097	0.997939	7.99865e-17	0.00623688	1.50359e-88	0.000197226	0.000643797
parstriangularis	-7.82679	-2.48694	-1.10456	-0.0595438	-12.0841	-2.73996	20.3891	-4.27593	6.973	8.50839e-15	0.0324977	0.269349	0.997939	6.22858e-33	0.0116067	4.17493e-92	4.31431e-05	8.11411e-12
pericalcarine	-9.18184	-2.2998	-1.28313	-0.0161591	-8.2436	1.88776	16.9699	0.657545	3.87066	1.20071e-19	0.0324977	0.253097	0.997939	2.27269e-16	0.0956176	1.45861e-64	0.542758	0.000153764
postcentral	-8.33934	-2.19344	-1.33381	0.763099	-6.13707	-2.62069	16.4308	-2.01607	0.563718	1.4941e-16	0.033151	0.253097	0.997939	9.5264e-10	0.014918	1.18638e-60	0.0620403	0.608755
posteriorcingulate	-6.09617	-2.29087	-1.19619	0.113289	-13.6703	-4.25672	19.991	-6.20176	9.62017	1.19152e-09	0.0324977	0.253097	0.997939	2.59814e-41	7.83675e-05	1.01898e-88	3.16406e-09	5.58656e-21
precentral	-7.91671	-2.23828	-1.42987	0.273579	-9.08743	-1.46812	21.4148	-2.22713	4.31359	4.60676e-15	0.0324977	0.253097	0.997939	1.72393e-19	0.203679	5.50593e-101	0.0383437	2.48243e-05
precuneus	-5.11402	-2.01746	-1.44033	0.92699	-11.6032	-4.44277	21.3232	-5.54475	7.93683	3.24924e-07	0.0436478	0.253097	0.997939	1.227e-30	3.77432e-05	2.94159e-100	1.00088e-07	8.81522e-15
rostralanteriorcingulate	-6.41782	-2.46355	-1.22622	0.240663	-11.1531	-4.61225	20.64	-5.93221	6.97727	1.67866e-10	0.0324977	0.253097	0.997939	1.80914e-28	1.93475e-05	2.54875e-94	1.45173e-08	8.11411e-12
rostralmiddlefrontal	-9.16353	-2.37711	-1.22484	-0.569195	-12.0714	-1.46188	21.1247	-3.68305	7.55495	1.31366e-19	0.0324977	0.253097	0.997939	6.35675e-33	0.203679	1.33589e-98	0.000435308	1.29511e-13
superiorfrontal	-10.2339	-2.2583	-1.39964	0.757642	-9.33436	-1.143	19.7692	-1.3297	3.45404	6.78794e-24	0.0324977	0.253097	0.997939	1.91923e-20	0.31864	7.45254e-87	0.222963	0.000703368
superiorparietal	-10.9541	-2.13359	-1.62863	1.36903	-2.97159	-0.306501	17.8033	1.62998	-3.45098	4.31943e-27	0.0360581	0.253097	0.997939	0.00314774	0.759223	7.55171e-71	0.134831	0.000703368
superiortemporal	-8.74707	-2.14929	-1.25748	0.90478	-13.4307	-3.80395	20.852	-4.81991	9.32929	4.65317e-18	0.0358264	0.253097	0.997939	3.18353e-40	0.000440176	3.54832e-96	3.48799e-06	6.03952e-20
supramarginal	-9.73296	-2.29138	-1.50489	1.55611	-7.1224	-2.84185	21.2341	-1.83144	1.20978	9.27107e-22	0.0324977	0.253097	0.997939	1.33565e-12	0.00923891	1.74883e-99	0.0911673	0.248271
temporalpole	-9.48824	-2.24765	-1.27717	-0.00258324	-10.4767	-1.42567	18.4157	-2.56915	4.8306	7.98878e-21	0.0324977	0.253097	0.997939	2.34834e-25	0.20939	1.19426e-75	0.0165061	2.43587e-06
transversetemporal	-10.9612	-2.2291	-1.20214	0.487655	-9.22118	0.943382	19.5594	0.709165	3.99741	4.31943e-27	0.0324977	0.253097	0.997939	5.25821e-20	0.419518	4.49068e-85	0.524502	9.46683e-05

### Sheet: SANS (Fig 3)
	T Values									p Values
cortical area	time	age inclusion	sex	etiv	cpz	centile	time:medication	time:centile	centile:medication	time	age inclusion	sex	etiv	cpz	centile	time:medication	time:centile	centile:medication
bankssts	-3.89862	-0.714489	-2.68378	-1.02097	1.15378	1.20497	3.81336	1.28735	0.292884	0.000149508	0.559036	0.0131813	0.571023	0.301859	0.387962	0.000358546	0.332935	0.878169
caudalanteriorcingulate	-1.9713	-0.640031	-2.59095	-1.13347	1.57504	0.969213	3.47116	-1.54148	-0.28603	0.0517327	0.559036	0.0131813	0.571023	0.170365	0.513944	0.00070477	0.225931	0.878169
caudalmiddlefrontal	-4.13773	-0.629791	-2.66779	-1.49694	2.81227	2.47039	3.65308	1.23434	-1.94738	6.62531e-05	0.559036	0.0131813	0.571023	0.012866	0.0802487	0.000531893	0.332935	0.116709
cuneus	-3.00904	-0.676066	-2.68319	-0.645999	1.97122	-0.0047506	3.64639	-0.165597	-1.08611	0.0034271	0.559036	0.0131813	0.669838	0.0919863	0.998534	0.000531893	0.894792	0.449175
entorhinal	-3.93709	-0.667449	-2.53632	-1.19062	2.51244	2.45314	3.65724	1.55525	-1.78369	0.000133533	0.559036	0.0131813	0.571023	0.0254787	0.0802487	0.000531893	0.225931	0.158258
frontalpole	-2.52355	-0.98373	-2.33127	-1.31521	3.54536	3.95545	3.99211	-0.116115	-2.5692	0.012742	0.559036	0.019739	0.571023	0.0022218	0.00129865	0.00020242	0.907561	0.0495099
fusiform	-5.7733	-0.697117	-2.50038	-1.48215	5.53566	2.7532	5.02021	3.32469	-5.07746	5.71339e-08	0.559036	0.0131813	0.571023	1.0542e-06	0.0604732	8.77468e-06	0.00752397	1.30053e-05
inferiorparietal	-5.40717	-0.887216	-2.58571	-1.22374	3.29873	1.97208	4.05208	2.9652	-2.47381	3.62832e-07	0.559036	0.0131813	0.571023	0.00471736	0.165243	0.000193558	0.0171409	0.0568151
inferiortemporal	-5.76019	-0.759204	-2.57954	-1.36683	1.77833	2.06987	4.18004	3.49803	-0.703164	5.71339e-08	0.559036	0.0131813	0.571023	0.121995	0.153452	0.00016517	0.00531203	0.637402
insula	-4.83544	-0.675276	-2.69249	-0.631619	1.26586	0.199872	3.44867	1.71795	-0.089908	4.10627e-06	0.559036	0.0131813	0.669838	0.268813	0.986681	0.000718579	0.182337	0.980102
isthmuscingulate	-3.75689	-0.677109	-2.71023	-0.1908	1.46905	-0.881772	3.32817	1.0775	-0.644369	0.00024372	0.559036	0.0131813	0.901725	0.192874	0.513944	0.000928833	0.3678	0.653979
lateraloccipital	-2.61191	-0.849083	-2.50145	-1.05186	1.91184	0.951075	3.6102	-1.02672	-0.734266	0.0105562	0.559036	0.0131813	0.571023	0.100027	0.513944	0.000577929	0.383511	0.637402
lateralorbitofrontal	-4.58892	-0.751663	-2.52559	-1.64743	2.89583	2.69144	3.51536	1.86172	-2.0252	1.16528e-05	0.559036	0.0131813	0.571023	0.0116885	0.0604732	0.000664981	0.163833	0.104057
lingual	-1.4585	-0.584274	-2.72326	-0.334113	-1.63408	-1.42929	3.79348	-1.95307	3.06619	0.149087	0.559036	0.0131813	0.809742	0.158011	0.305844	0.000360763	0.157054	0.0122857
medialorbitofrontal	-6.03032	-0.667852	-2.66546	-0.902631	4.78444	1.49473	4.00054	3.21607	-4.41718	1.85455e-08	0.559036	0.0131813	0.59374	1.45742e-05	0.286841	0.00020242	0.0088372	8.49991e-05
middletemporal	-4.25942	-0.741364	-2.51161	-1.40758	1.87432	2.12927	3.37905	1.21276	-0.694411	4.09921e-05	0.559036	0.0131813	0.571023	0.103507	0.153452	0.000797746	0.332935	0.637402
paracentral	-3.08367	-0.67221	-2.67088	-0.687018	1.0134	0.220086	3.49764	0.786269	-0.0249409	0.00278073	0.559036	0.0131813	0.669838	0.364465	0.986681	0.000664981	0.489271	0.980102
parahippocampal	-5.332	-0.654729	-2.70177	-0.625063	2.97352	0.464136	3.41007	2.80881	-2.23906	4.12836e-07	0.559036	0.0131813	0.669838	0.0100098	0.809137	0.000788623	0.024152	0.0806
parsopercularis	-4.50219	-0.606228	-2.72738	-0.110438	-0.388247	-1.53894	4.18002	1.18441	1.63717	1.52451e-05	0.559036	0.0131813	0.9397	0.697833	0.286841	0.00016517	0.334691	0.191902
parsorbitalis	-6.14827	-0.961378	-2.55962	-1.72029	5.36723	4.69749	4.65424	3.69903	-4.86533	1.58648e-08	0.559036	0.0131813	0.571023	1.35927e-06	8.95478e-05	3.56829e-05	0.00367924	1.94247e-05
parstriangularis	-4.89644	-0.809819	-2.56821	-0.996307	0.426633	1.30765	4.11314	2.13133	0.807506	3.31799e-06	0.559036	0.0131813	0.571023	0.689939	0.360765	0.000189581	0.112411	0.619946
pericalcarine	-1.39035	-0.646378	-2.59185	-0.958421	0.781888	0.894732	3.38338	-1.77639	0.2498	0.164424	0.559036	0.0131813	0.574346	0.481092	0.513944	0.000797746	0.178112	0.880427
postcentral	-6.12043	-0.790609	-2.60253	-1.06918	4.39061	1.85447	4.60133	3.74766	-3.90564	1.58648e-08	0.559036	0.0131813	0.571023	7.68616e-05	0.182423	3.56829e-05	0.00367924	0.000639027
posteriorcingulate	-2.59009	-0.686459	-2.65719	-0.765402	-0.679193	-0.00943373	4.04992	-0.962446	2.17274	0.0108745	0.559036	0.0131813	0.669838	0.528079	0.998534	0.000193558	0.398928	0.0806
precentral	-4.05972	-0.621404	-2.67395	-0.530412	2.4543	0.0733352	3.4452	1.52904	-1.57734	8.35255e-05	0.559036	0.0131813	0.698555	0.0282315	0.998534	0.000718579	0.225931	0.205285
precuneus	-2.84938	-0.815454	-2.50857	-1.27501	3.00944	1.50409	3.95659	-0.291421	-2.16197	0.00551609	0.559036	0.0131813	0.571023	0.00988749	0.286841	0.000215412	0.8189	0.0806
rostralanteriorcingulate	-4.65563	-0.709874	-2.65191	-0.395836	2.84788	-0.0812482	3.50355	1.90091	-2.15942	9.15139e-06	0.559036	0.0131813	0.784523	0.0124699	0.998534	0.000664981	0.162391	0.0806
rostralmiddlefrontal	-5.33315	-0.897483	-2.56078	-1.37303	2.69594	2.04739	3.5209	2.5653	-1.72792	4.12836e-07	0.559036	0.0131813	0.571023	0.017046	0.153452	0.000664981	0.038944	0.168004
superiorfrontal	-4.28072	-0.724822	-2.58176	-1.30898	2.57034	1.84951	3.24157	1.21456	-1.51787	3.95867e-05	0.559036	0.0131813	0.571023	0.0230291	0.182423	0.00118875	0.332935	0.219381
superiorparietal	-5.08508	-0.680958	-2.6037	-0.562937	4.999	0.54292	5.43272	2.60814	-4.59739	1.38824e-06	0.559036	0.0131813	0.696366	6.53126e-06	0.767858	1.88707e-06	0.0386901	4.84866e-05
superiortemporal	-2.67685	-0.741728	-2.62408	-1.11366	0.774488	0.905421	3.51549	-1.15334	0.886909	0.00902428	0.559036	0.0131813	0.571023	0.481092	0.513944	0.000664981	0.338326	0.579743
supramarginal	-4.11361	-0.681021	-2.74987	0.0641053	3.01841	-1.23107	3.38545	0.953648	-2.31439	6.97047e-05	0.559036	0.0131813	0.948886	0.00988749	0.387962	0.000797746	0.398928	0.0779981
temporalpole	-4.53521	-0.649023	-2.40161	-1.08643	1.23464	1.78885	3.55422	1.75899	0.0255759	1.39753e-05	0.559036	0.0168179	0.571023	0.273215	0.192595	0.000664981	0.178112	0.980102
transversetemporal	-3.87514	-0.669117	-2.67103	-0.642982	1.52681	-0.00183715	3.31252	0.432167	-0.437836	0.000157526	0.559036	0.0131813	0.669838	0.179645	0.998534	0.000952623	0.730035	0.803256

### Sheet: BRPS (Fig 3)
	T Values									p Values
cortical area	time	age inclusion	sex	etiv	cpz	centile	time:medication	time:centile	centile:medication	time	age inclusion	sex	etiv	cpz	centile	time:medication	time:centile	centile:medication
bankssts	-27.5994	-1.27953	-0.69442	-0.208632	-26.5689	-2.72724	40.7171	2.5866	3.05143	3.20516e-167	0.272965	0.571456	0.946033	5.2763e-155	0.0127733	0	0.0143283	0.00297832
caudalanteriorcingulate	-22.2477	-1.61743	-0.821826	-1.36067	-23.4133	-0.935168	38.906	-4.00116	2.45153	1.34638e-109	0.225589	0.571456	0.421644	4.83563e-121	0.396329	0	0.000145555	0.0172734
caudalmiddlefrontal	-22.3741	-1.62269	-0.802054	-1.11706	-24.7064	-1.55945	41.8161	-4.40583	5.19228	8.2503e-111	0.225589	0.571456	0.527941	1.82684e-134	0.144367	0	2.75608e-05	4.70871e-07
cuneus	-23.5333	-0.971816	-1.19601	0.927177	-24.5204	-7.13159	37.6349	-3.99676	5.50793	2.63885e-122	0.351838	0.571456	0.601519	1.69001e-132	1.68662e-11	5.94573136947074e-310	0.000145555	8.81767e-08
entorhinal	-19.7945	-1.60041	-0.50031	-2.75736	-19.133	5.34283	41.8095	-4.60215	3.35737	3.52948e-87	0.225589	0.635549	0.0954583	1.57195e-81	6.2225e-07	0	1.29246e-05	0.00107016
frontalpole	-27.9367	-1.89293	-0.437669	-2.2248	-17.3178	5.13037	42.4424	2.87217	-7.14875	3.24896e-171	0.225589	0.661626	0.126746	3.78647e-67	1.40453e-06	0	0.00660028	3.30824e-12
fusiform	-31.6704	-1.67361	-0.779245	-1.70449	-13.179	2.46005	43.1402	7.57551	-11.4199	6.76005e-219	0.225589	0.571456	0.23091	1.15895e-39	0.023616	0	3.04052e-13	5.65457e-29
inferiorparietal	-24.7622	-1.14982	-0.892459	-0.449934	-25.7918	-2.24155	40.4746	-0.0234541	4.52299	3.70781e-135	0.303837	0.571456	0.821992	2.66061e-146	0.0339868	0	0.981288	1.0365e-05
inferiortemporal	-23.3045	-1.73207	-0.554595	-3.01666	-26.3216	3.22355	41.4509	-2.92754	5.78476	5.22075e-120	0.225589	0.61537	0.0868963	2.84222e-152	0.00286988	0	0.00580817	2.46889e-08
insula	-27.0041	-1.74003	-0.784403	-0.265813	-32.9411	-3.65529	41.0153	-7.62619	10.7733	3.21342e-160	0.225589	0.571456	0.926656	1.92733e-236	0.000671874	0	2.74033e-13	5.21393e-26
isthmuscingulate	-18.9316	-1.56618	-0.784329	0.0711293	-28.1937	-4.43436	41.0335	-6.32528	11.8605	6.45432e-80	0.225589	0.571456	0.975668	2.96894e-174	3.13978e-05	0	1.43235e-09	6.45771e-31
lateraloccipital	-28.5733	-1.20675	-1.13684	-0.506861	-23.8218	-2.65207	40.4421	-1.62111	0.471597	7.00122e-179	0.297538	0.571456	0.815081	3.21617e-125	0.015111	0	0.123096	0.637214
lateralorbitofrontal	-23.2451	-1.63285	-0.613929	-2.36912	-28.407	1.32881	42.5177	-4.81517	8.69074	2.00614e-119	0.225589	0.591449	0.108744	8.03784e-177	0.215618	0	5.55601e-06	2.04044e-17
lingual	-28.3446	-1.4093	-0.938819	-0.4012	-19.6365	-2.56727	40.5707	1.88371	-1.30406	3.68281e-176	0.236486	0.571456	0.83576	9.1501e-86	0.0183427	0	0.0779434	0.204227
medialorbitofrontal	-24.2413	-1.55717	-0.778818	-2.07435	-25.684	0.511651	40.381	-6.51903	3.4744	1.26329e-129	0.225589	0.571456	0.143734	4.00264e-145	0.627347	0	4.81191e-10	0.000725332
middletemporal	-27.8503	-1.55899	-0.805151	-1.14085	-30.5856	-0.833088	41.8044	-1.28028	8.46858	3.3054e-170	0.225589	0.571456	0.527941	3.23251e-204	0.443969	0	0.212976	1.08437e-16
paracentral	-25.0759	-0.881742	-0.99812	1.06387	-17.5144	-5.21211	41.8339	3.75307	-1.99231	1.63045e-138	0.389368	0.571456	0.542845	1.26113e-68	1.05799e-06	0	0.000371194	0.0543267
parahippocampal	-30.6921	-1.65891	-0.824771	-1.94246	-19.8754	2.27797	41.1841	2.63588	-3.87437	6.15994e-206	0.225589	0.571456	0.177075	8.69175e-88	0.033598	0	0.0129695	0.000173078
parsopercularis	-24.972	-1.50543	-0.851515	0.0305001	-26.3963	-4.82703	37.0472	-4.48679	3.70694	2.09335e-137	0.236091	0.571456	0.975668	4.6705e-153	5.23552e-06	1.99048e-300	2.04859e-05	0.000320312
parsorbitalis	-23.4892	-1.72583	-0.712956	-2.1694	-23.1736	1.8697	40.6814	-3.69641	3.69873	7.15031e-122	0.225589	0.571456	0.127721	1.18989e-118	0.0804562	0	0.000413048	0.000320312
parstriangularis	-23.6753	-1.75503	-0.630554	-1.75797	-29.1131	-0.183718	40.9489	-5.39193	8.46546	9.56737e-124	0.225589	0.591449	0.223134	2.08536e-185	0.854234	0	3.38559e-07	1.08437e-16
pericalcarine	-22.7335	-1.63392	-0.953351	-0.618257	-23.285	-3.77408	39.8903	-1.69464	5.74434	2.53586e-114	0.225589	0.571456	0.815081	9.30782e-120	0.000496399	0	0.10946	2.61454e-08
postcentral	-27.36	-0.981654	-0.968105	0.853886	-16.9185	-4.93226	39.3816	2.42744	-5.07692	2.14789e-164	0.351838	0.571456	0.636558	3.4917e-64	3.45448e-06	0	0.0206798	8.15149e-07
posteriorcingulate	-25.5867	-1.18211	-0.911327	0.0420889	-26.3854	-3.32071	39.3023	-0.700173	4.73747	4.29002e-144	0.298646	0.571456	0.975668	5.71561e-153	0.00218057	0	0.49848	4.08751e-06
precentral	-25.4472	-1.10918	-0.954601	0.151033	-20.1839	-3.70606	41.8071	1.51187	-1.17263	1.43357e-142	0.313446	0.571456	0.965106	1.84549e-90	0.000596444	0	0.143202	0.248244
precuneus	-21.1845	-1.02832	-1.24676	1.2241	-23.8501	-5.55434	39.8634	-2.48436	4.77027	1.45517e-99	0.344306	0.571456	0.500738	1.71774e-125	2.36857e-07	0	0.0183862	3.67952e-06
rostralanteriorcingulate	-18.8607	-1.44008	-0.876056	-2.34182	-28.67	0.632559	40.6773	-8.40175	10.4049	2.40053e-79	0.236486	0.571456	0.108744	5.11354e-180	0.55996	0	1.49555e-15	2.00218e-24
rostralmiddlefrontal	-26.9387	-1.90578	-0.734742	-2.58813	-28.9925	1.80295	41.6396	-4.71833	5.63792	1.75384e-159	0.225589	0.571456	0.0954583	5.5553e-184	0.0899057	0	8.08501e-06	4.50162e-08
superiorfrontal	-28.4538	-1.56667	-0.898565	-0.491182	-25.6495	-2.25667	39.6442	-1.54922	1.76635	1.85634e-177	0.225589	0.571456	0.815081	9.09686e-145	0.0339868	0	0.137507	0.0876486
superiorparietal	-29.0579	-0.636144	-1.77074	2.53545	-14.225	-7.52691	39.1169	7.74928	-9.15358	8.32374e-185	0.524683	0.571456	0.0954583	6.60325e-46	1.76652e-12	0	1.57109e-13	3.7451e-19
superiortemporal	-28.9485	-1.47999	-0.854602	-0.543119	-29.9703	-2.35498	40.7119	-1.74268	4.54179	1.65955e-183	0.236091	0.571456	0.815081	2.71065e-196	0.0299905	0	0.10249	9.98133e-06
supramarginal	-31.6313	-1.40515	-1.15449	1.77784	-19.8213	-5.9908	41.1746	3.71146	-2.9626	1.55497e-218	0.236486	0.571456	0.223134	2.45507e-87	2.3666e-08	0	0.000412135	0.00384144
temporalpole	-25.7061	-1.56367	-1.16771	-0.972505	-26.7731	-2.85757	38.0821	-3.54411	5.74523	2.12509e-145	0.225589	0.571456	0.591957	2.51503e-157	0.0090716	2.69500655791512e-317	0.00070495	2.61454e-08
transversetemporal	-33.2343	-1.3818	-0.742713	-0.536316	-24.0148	-2.28514	39.3083	4.9425	1.32473	1.17043e-240	0.236629	0.571456	0.815081	3.48442e-127	0.033598	0	3.27798e-06	0.203191

### Sheet: Mesulam (Fig 4)
	diff	lwr	upr	p.adj
TURKEY COGNITION
idiotypic-heteromodal	-0.0815336	-0.182656	0.0195889	0.148484
paralimbic-heteromodal	0.00662505	-0.0809496	0.0941997	0.996852
unimodal-heteromodal	0.0225513	-0.0703356	0.115438	0.911126
paralimbic-idiotypic	0.0881587	-0.0129639	0.189281	0.104856
unimodal-idiotypic	0.104085	-0.00167151	0.209841	0.0549935
unimodal-paralimbic	0.0159263	-0.0769607	0.108813	0.965861
TURKEY COGNITION Psychosis
idiotypic-heteromodal	-0.444961	-1.70852	0.818596	0.774182
paralimbic-heteromodal	-0.095749	-1.19002	0.998524	0.995157
unimodal-heteromodal	-0.253541	-1.41419	0.907111	0.933112
paralimbic-idiotypic	0.349212	-0.914346	1.61277	0.875308
unimodal-idiotypic	0.19142	-1.13004	1.51288	0.978891
unimodal-paralimbic	-0.157792	-1.31844	1.00286	0.982418
TURKEY SAPS
idiotypic-heteromodal	1.57372	-1.51538	4.66282	0.518056
paralimbic-heteromodal	-2.50646	-5.1817	0.168776	0.0726528
unimodal-heteromodal	0.185612	-2.65191	3.02313	0.997956
paralimbic-idiotypic	-4.08018	-7.16928	-0.991079	0.00603161
unimodal-idiotypic	-1.3881	-4.61876	1.84255	0.650986
unimodal-paralimbic	2.69207	-0.145445	5.52959	0.0678247
TURKEY SANS
idiotypic-heteromodal	-2.48177	0.221796	0.127215	0.110153
paralimbic-heteromodal	-1.85075	0.49061	0.405074	0.421958
unimodal-heteromodal	-1.78634	0.697047	0.636081	0.623785
paralimbic-idiotypic	-0.901865	1.8017	0.802272	0.748135
unimodal-idiotypic	-0.828387	1.99907	0.676763	0.645059
unimodal-paralimbic	-1.10627	1.37712	0.990741	0.994529
TURKEY BPRS
idiotypic-heteromodal	-2.77757	-7.09189	1.53676	0.31645
paralimbic-heteromodal	0.710925	-3.02539	4.44724	0.954276
unimodal-heteromodal	0.301241	-3.66172	4.2642	0.996807
paralimbic-idiotypic	3.48849	-0.825838	7.80282	0.14674
unimodal-idiotypic	3.07881	-1.43323	7.59084	0.268402
unimodal-paralimbic	-0.409684	-4.37265	3.55328	0.992086

### Sheet: PCA 
Dimensional Reduction analysis of clinic scales Using PCA
Cognition Subscales: Principal Components Analysis	PC1	PC2	PC3	PC4	PC5	PC6	PC7
Global_Cognitive_Functioning_Verbal_Memory	0.371387	-0.399849	-0.579926	0.0130289	-0.184055	-0.308534	-0.486456
Global_Cognitive_Functioning_Visual_Memory	0.381391	-0.230313	0.043421	0.790145	0.190152	0.00792597	0.372909
Global_Cognitive_Functioning_Processing_Speed	0.408753	0.0315755	-0.419338	-0.466474	0.0224627	0.224808	0.622445
Global_Cognitive_Functioning_Working_Memory	0.338139	-0.531875	0.53488	-0.230267	-0.186926	0.449624	-0.162936
Global_Cognitive_Functioning_Executive_Function	0.397897	0.0873606	0.357729	-0.286903	0.555361	-0.55854	-0.0580517
Global_Cognitive_Functioning_Motor_Dexterity	0.3713	0.544611	-0.116067	0.129375	0.261608	0.515618	-0.448358
Global_Cognitive_Functioning_Attention	0.372842	0.446045	0.241697	0.07634	-0.719483	-0.272424	0.0769289
total explained variance PC1 :45,3%
SAPS Subscales: Principal Components Analysis	PC1	PC2	PC3	PC4
SAPS_Global_rating_of_positive_formal_thought_disorder	0.364241	0.892064	0.265719	-0.0307375
SAPS_Global_rating_of_bizzare_behavior	0.565743	-0.07589	-0.440582	0.692866
SAPS_Global_rating_of_delusions	0.568393	-0.145306	-0.374386	-0.718088
SAPS_Global_rating_of_hallucinations	0.47349	-0.421129	0.771438	0.0578003
total explained variance PC1 : 65,5%
SANS Subscales: Principal Components Analysis	PC1	PC2	PC3	PC4	PC5
SANS_Global_Rating_of_Affective_Flattening	0.508671	0.0639616	-0.407919	0.156604	-0.739081
SANS_Global_Rating_of_Alogia	0.487312	-0.0889218	-0.588326	-0.0992384	0.631382
SANS_Global_Rating_of_Avolition_Apathy	0.474068	0.246215	0.430723	-0.726072	-0.0439899
SANS_Global_Rating_of_Anhedonia_Asociality	0.472319	0.242483	0.48033	0.662153	0.221255
SANS_Global_Rating_of_Attention	0.236545	-0.931977	0.266901	0.000678234	-0.0650196
total explained variance PC1 : 60,5%
BPRS Subscales: Principal Components Analysis	PC1	PC2	PC3	PC4	PC5	PC6	PC7	PC8	PC9	PC10	PC11	PC12	PC13	PC14	PC15	PC16	PC17	PC18	PC19	PC20	PC21	PC22	PC23	PC24
BPRS_bprsom	-0.171303	0.094871	-0.0766797	-0.119093	-0.0204042	-0.66901	0.25167	0.123238	-0.0760092	-0.0294543	-0.360212	0.328481	0.142384	0.042533	-0.274974	0.00461689	-0.213523	-0.121643	-0.10466	-0.00566431	-0.00281857	-0.0310132	-0.0140793	-0.0228137
BPRS_bprans	-0.19449	-0.0122197	-0.265438	0.121703	-0.120745	-0.154858	0.53327	-0.177306	0.0615722	0.0426739	-0.157727	-0.403624	-0.188811	0.0543576	0.137639	-0.192438	0.448193	0.0340323	0.105914	0.126562	0.0636208	-0.0227458	0.0236795	-0.00090573
BPRS_bprdep	-0.123764	0.279203	-0.264428	0.347247	-0.0591082	0.0181283	0.173398	0.0648918	0.172124	-0.00673687	0.119011	-0.126887	0.156025	-0.186343	0.132849	0.693688	-0.230858	-0.0368074	0.0455154	-0.0455028	-0.0060371	-0.00878052	-0.0206247	0.0306266
BPRS_bprcul	-0.114948	0.194989	-0.155283	0.40775	-0.260373	-0.00252519	-0.0892813	0.329175	0.330879	0.191773	0.299647	0.371882	0.0719818	0.14914	-0.00476867	-0.373737	0.157485	-0.0191588	-0.05394	0.0368477	-0.049245	0.00479518	0.0301071	-0.00252862
BPRS_bprhos	-0.285633	-0.081394	-0.123293	-0.198729	0.10575	0.196912	-0.050234	0.0036134	0.165759	-0.00156108	-0.0694807	0.115689	0.218728	0.105824	-0.0295414	-0.0132195	-0.169512	0.098635	0.40915	0.616451	0.319217	-0.0394824	-0.0681209	0.0696024
BPRS_bprsus	-0.306652	0.0763201	-0.219365	-0.015064	0.083115	0.0150624	-0.17402	-0.180932	-0.074796	0.00343266	0.165828	-0.0664328	-0.120992	-0.224153	-0.203647	-0.131988	-0.0525262	-0.0582603	-0.00854834	-0.0706188	-0.0742066	-0.256306	-0.525714	-0.511424
BPRS_bprpen	-0.319277	0.0579488	-0.164441	0.0253204	0.121403	-0.0660681	-0.196292	-0.168275	-0.124781	-0.0157197	0.153571	-0.0577457	-0.149682	-0.160221	-0.156766	-0.123487	-0.0520263	-0.0476455	-0.0402464	-0.0875134	-0.0688483	-0.155576	0.0212807	0.778963
BPRS_bprgra	-0.11684	-0.189411	0.249692	0.336179	0.392076	-0.217458	-0.238226	0.0190828	0.216328	0.106602	-0.0603623	-0.297324	-0.0513333	0.350707	-0.00630261	0.0616545	-0.0324851	-0.46601	0.0160218	0.106418	-0.0649059	-0.0117949	0.00237413	-0.0560808
BPRS_bpralu	-0.243462	0.0906774	-0.0579208	-0.109489	0.115774	-0.226588	-0.16429	-0.145389	-0.33945	-0.115444	0.203039	0.188563	0.223731	0.264253	0.656176	0.0663094	0.191059	0.0178847	-0.0276048	-0.0521895	0.00941003	0.0137409	-0.0141372	-0.0575898
BPRS_bprori	-0.0760858	-0.0497077	0.130042	0.0486162	-0.660427	-0.153139	-0.387345	-0.361987	0.236425	-0.28457	-0.188636	-0.164207	0.157591	0.0224815	0.0133528	0.00974557	-0.0438657	0.0305974	-0.0281554	0.0307734	-0.0205843	-0.0379644	0.0166234	-0.000108153
BPRS_bprcon	-0.234168	-0.149713	0.21238	0.0673287	-0.20088	-0.0464105	0.011804	0.0727875	-0.0541822	-0.0520189	0.0925877	0.243635	-0.693852	0.196755	-0.0121028	0.28567	-0.0271646	0.132008	0.0477802	-0.0609506	0.345649	0.0243734	-0.0720342	-0.0167886
BPRS_bprexc	-0.248089	-0.265081	-0.00292954	-0.0589287	0.00416388	0.183172	0.170714	-0.0264464	0.198627	-0.0650135	-0.167652	0.209095	-0.0955862	0.0890531	0.17211	-0.0238834	-0.178919	0.054845	0.333203	-0.236424	-0.660615	-0.00324183	0.0120046	0.00407786
BPRS_bprlen	-0.0501849	0.424548	0.314922	0.0478846	0.0224776	0.0342349	0.121559	-0.226361	0.0496833	0.122258	-0.0633038	-0.0203082	0.0344884	-0.00975761	0.0699025	-0.221144	-0.182366	-0.0740793	0.24875	-0.223165	0.166093	0.527966	-0.32344	0.0989675
BPRS_bpremb	-0.0603127	0.438307	0.306544	0.0145981	0.0676679	0.0919067	0.106933	-0.212356	0.0272957	0.095779	-0.0368981	0.0411689	-0.0654645	0.0281232	0.0500228	-0.107617	-0.152181	0.0131491	0.0982091	-0.0579438	0.0802185	-0.586574	0.447782	-0.145015
BPRS_bprten	-0.266931	-0.0971527	-0.148444	-0.160799	0.0231556	0.266615	0.110725	-0.0200554	0.183534	0.144577	-0.0908625	-0.165377	0.113855	0.351622	0.0445836	-0.0801447	-0.297232	0.14299	-0.588516	-0.23992	0.196085	0.0276946	0.000782939	-0.00290346
BPRS_bprpos	-0.195805	-0.0326719	0.170367	-0.181575	-0.226709	-0.156421	-0.150087	0.521055	-0.132291	0.40527	-0.0616938	-0.360196	-0.0285634	-0.268799	0.286508	-0.0906606	-0.168675	0.0805204	0.0988923	0.00801036	-0.0349454	-0.0634094	-0.00466357	-0.00014981
BPRS_bprcoo	-0.269715	0.00969906	0.128628	-0.239259	-0.0160838	0.176778	-0.084373	0.12829	0.129262	0.120963	-0.158336	0.0768481	0.252923	-0.034821	-0.224728	0.251473	0.569769	-0.192709	0.132583	-0.382717	0.156733	-0.0746014	-0.00255662	0.0328944
BPRS_bpremo	-0.183706	0.320145	0.29298	-0.118419	0.0344598	0.0845436	-0.00477524	-0.0571505	0.0429659	0.138347	-0.0930608	0.0578913	-0.117865	-0.0215052	-0.0582798	0.202682	0.23489	0.155678	-0.397188	0.470506	-0.4144	0.134798	-0.105034	0.0311924
BPRS_bprsui	-0.0661736	0.186778	-0.195901	0.385127	-0.0019771	0.305225	-0.236238	0.179001	-0.446623	-0.11208	-0.593968	0.00324914	-0.0551809	0.129631	-0.0215433	-0.048784	0.0170547	0.0390005	0.0305767	-0.00386761	-0.00162162	0.0365547	0.0208548	-0.0307746
BPRS_bprcui	-0.153656	0.19565	0.199506	-0.0783445	0.0986362	0.0286194	0.123866	0.432529	0.0882088	-0.750862	0.14935	-0.237252	0.027713	0.0431505	-0.0447356	-0.134881	0.0115483	0.0413731	-0.0263244	-0.0219549	-0.0148119	-0.0238201	-0.0480863	0.00931655
BPRS_bprext	-0.329532	0.00231982	-0.135962	-0.0480975	0.0872642	-0.0392815	-0.148796	-0.0815395	-0.0333411	-0.0410582	0.137343	-0.0551775	-0.0757949	-0.209809	-0.177739	-0.039027	-0.0283246	0.00595943	0.0257863	-0.0095474	-0.00664168	0.499441	0.624141	-0.290589
BPRS_bprani	-0.123272	-0.248462	0.269765	0.403516	0.271497	-0.165641	0.00209666	-0.0615988	0.0410585	0.0201053	-0.0515065	0.0272099	0.251967	-0.198582	-0.0635452	-0.0251231	0.0867961	0.663328	-0.0104836	-0.104635	0.0837957	-0.0407082	-0.0448647	-0.0128221
BPRS_bpract	-0.180983	-0.273742	0.207379	0.186265	-0.0444244	0.206466	0.20738	-0.043335	-0.0449267	-0.130318	-0.10133	0.242267	0.0564449	-0.492809	0.266645	-0.122687	-0.0304432	-0.428141	-0.27914	0.131985	0.158433	-0.0155845	0.00339485	0.00602763
BPRS_bprdis	-0.157697	-0.156618	0.229143	0.146751	-0.292796	0.13341	0.274605	-0.0424827	-0.507298	0.0956921	0.332155	-0.111475	0.297028	0.260284	-0.325182	0.0390023	-0.0793061	-0.0868059	0.0729509	0.075277	-0.135471	-0.0025537	0.010949	-0.00530311

### Sheet: Mediation
Medication- cognition Mediation Analysis
route	Time	mean	Lower 2.5% CI (lower bound)	Upper 95% CI (upper bound)	Probability greater than 0 (Pr(β>0))	Bayesian p-value (MCMC-based)
Route 1 (via centiles)	0	-0.00464528	-0.0125866	0.000683207	0.050375	0.10075
	1	-0.00241334	-0.0100997	0.0038325	0.210875	0.42175
	3	0.00205055	-0.0079919	0.0141554	0.653625	0.69275
	5	0.00651444	-0.00772456	0.0254735	0.811125	0.37775
	10	0.0176742	-0.00852659	0.0561217	0.894625	0.21075
Route 2 (direct, no centiles)	0	0.0825552	0.0122246	0.152034	0.99	0.02
	1	-0.0466759	-0.138624	0.044578	0.155125	0.31025
	3	-0.305138	-0.496249	-0.116265	0.000625	0.00125
	5	-0.5636	-0.86915	-0.262086	0.000125	0.00025
	10	-1.20976	-1.81174	-0.618933	0	0
Total	0	0.0779099	0.00840377	0.146525	0.987125	0.02575
	1	-0.0490892	-0.139891	0.0405444	0.143	0.286
	3	-0.303087	-0.492614	-0.11557	0.000625	0.00125
	5	-0.557086	-0.859359	-0.258606	0.000125	0.00025
	10	-1.19208	-1.79121	-0.603778	0	0

### Sheet: Model Fits
Model	Multiple R squared	Adjusted R squared	p-value
Baseline (GMV)	0.4286	0.4242	<10-15
Baseline (WMV)	0.3601	0.3552	<10-15
	R marginal	R conditional
Longitudinal structural	0.424754	0.942213
Cognition longitudinal	0.261251	0.763734
SAPS longitudinal	0.930451	0.951537
SANS longitudinal	0.0433863	0.89512
BPRS longitudinal	0.642326	0.971531
